# SARS-CoV-2 genomic surveillance identifies naturally occurring truncations of ORF7a that limit immune suppression

**DOI:** 10.1101/2021.02.22.21252253

**Authors:** Artem Nemudryi, Anna Nemudraia, Tanner Wiegand, Joseph Nichols, Deann T Snyder, Jodi F Hedges, Calvin Cicha, Helen Lee, Karl K Vanderwood, Diane Bimczok, Mark Jutila, Blake Wiedenheft

**Affiliations:** Department of Microbiology and Immunology, Montana State University, Bozeman, MT 59717, USA; Gallatin City-County Health Department, Bozeman, MT, 59715, USA

**Keywords:** SARS-CoV-2, ORF7a, IFN response

## Abstract

Over 200,000 whole genome sequences of SARS-CoV-2 have been determined for viruses isolated from around the world. These sequences have been critical for understanding the spread and evolution of SARS-CoV-2. Using global phylogenomics, we show that mutations frequently occur in the C-terminal end of ORF7a. We have isolated one of these mutant viruses from a patient sample and used viral challenge experiments to demonstrate that Δ115 mutation results in a growth defect. ORF7a has been implicated in immune modulation, and we show that the C-terminal truncation results in distinct changes in interferon stimulated gene expression. Collectively, this work indicates that ORF7a mutations occur frequently and that these changes affect viral mechanisms responsible for suppressing the immune response.

**Highlights:**

- ORF7a mutations are found in SARS-CoV-2 genomes isolated from around the globe.
- ORF7a mutation results in a replication defect.
- An ORF7a mutation limits viral suppression of the interferon response.
