## Supplementary material for "SARS-CoV-2 genomic surveillance identifies naturally occurring truncations of ORF7a that limit immune suppression": Table S3

### Sheet: Sheet1
Oligonucleotide primers used to generate amplicon library for SARS-CoV-2 whole genome sequencing
Primer	Pool	Sequence (5`-3`)
nCoV-2019_1_LEFT	nCoV-2019_1	ACCAACCAACTTTCGATCTCTTGT
nCoV-2019_1_RIGHT	nCoV-2019_1	CATCTTTAAGATGTTGACGTGCCTC
nCoV-2019_3_LEFT	nCoV-2019_1	CGGTAATAAAGGAGCTGGTGGC
nCoV-2019_3_RIGHT	nCoV-2019_1	AAGGTGTCTGCAATTCATAGCTCT
nCoV-2019_5_LEFT	nCoV-2019_1	TGGTGAAACTTCATGGCAGACG
nCoV-2019_5_RIGHT	nCoV-2019_1	ATTGATGTTGACTTTCTCTTTTTGGAGT
nCoV-2019_7_LEFT	nCoV-2019_1	ATCAGAGGCTGCTCGTGTTGTA
nCoV-2019_7_LEFT_alt0	nCoV-2019_1	CATTTGCATCAGAGGCTGCTCG
nCoV-2019_7_RIGHT	nCoV-2019_1	TGCACAGGTGACAATTTGTCCA
nCoV-2019_7_RIGHT_alt5	nCoV-2019_1	AGGTGACAATTTGTCCACCGAC
nCoV-2019_9_LEFT	nCoV-2019_1	TCCCACAGAAGTGTTAACAGAGGA
nCoV-2019_9_LEFT_alt4	nCoV-2019_1	TTCCCACAGAAGTGTTAACAGAGG
nCoV-2019_9_RIGHT	nCoV-2019_1	ATGACAGCATCTGCCACAACAC
nCoV-2019_9_RIGHT_alt2	nCoV-2019_1	GACAGCATCTGCCACAACACAG
nCoV-2019_11_LEFT	nCoV-2019_1	GGAATTTGGTGCCACTTCTGCT
nCoV-2019_11_RIGHT	nCoV-2019_1	TCATCAGATTCAACTTGCATGGCA
nCoV-2019_13_LEFT	nCoV-2019_1	TCGCACAAATGTCTACTTAGCTGT
nCoV-2019_13_RIGHT	nCoV-2019_1	ACCACAGCAGTTAAAACACCCT
nCoV-2019_15_LEFT	nCoV-2019_1	ACAGTGCTTAAAAAGTGTAAAAGTGCC
nCoV-2019_15_LEFT_alt1	nCoV-2019_1	AGTGCTTAAAAAGTGTAAAAGTGCCT
nCoV-2019_15_RIGHT	nCoV-2019_1	AACAGAAACTGTAGCTGGCACT
nCoV-2019_15_RIGHT_alt3	nCoV-2019_1	ACTGTAGCTGGCACTTTGAGAGA
nCoV-2019_17_LEFT	nCoV-2019_1	CTTCTTTCTTTGAGAGAAGTGAGGACT
nCoV-2019_17_RIGHT	nCoV-2019_1	TTTGTTGGAGTGTTAACAATGCAGT
nCoV-2019_19_LEFT	nCoV-2019_1	GCTGTTATGTACATGGGCACACT
nCoV-2019_19_RIGHT	nCoV-2019_1	TGTCCAACTTAGGGTCAATTTCTGT
nCoV-2019_21_LEFT	nCoV-2019_1	TGGCTATTGATTATAAACACTACACACCC
nCoV-2019_21_LEFT_alt2	nCoV-2019_1	GGCTATTGATTATAAACACTACACACCCT
nCoV-2019_21_RIGHT	nCoV-2019_1	TAGATCTGTGTGGCCAACCTCT
nCoV-2019_21_RIGHT_alt0	nCoV-2019_1	GATCTGTGTGGCCAACCTCTTC
nCoV-2019_23_LEFT	nCoV-2019_1	ACAACTACTAACATAGTTACACGGTGT
nCoV-2019_23_RIGHT	nCoV-2019_1	ACCAGTACAGTAGGTTGCAATAGTG
nCoV-2019_25_LEFT	nCoV-2019_1	GCAATTGTTTTTCAGCTATTTTGCAGT
nCoV-2019_25_RIGHT	nCoV-2019_1	ACTGTAGTGACAAGTCTCTCGCA
nCoV-2019_27_LEFT	nCoV-2019_1	ACTACAGTCAGCTTATGTGTCAACC
nCoV-2019_27_RIGHT	nCoV-2019_1	AATACAAGCACCAAGGTCACGG
nCoV-2019_29_LEFT	nCoV-2019_1	ACTTGTGTTCCTTTTTGTTGCTGC
nCoV-2019_29_RIGHT	nCoV-2019_1	AGTGTACTCTATAAGTTTTGATGGTGTGT
nCoV-2019_31_LEFT	nCoV-2019_1	TTCTGAGTACTGTAGGCACGGC
nCoV-2019_31_RIGHT	nCoV-2019_1	ACAGAATAAACACCAGGTAAGAATGAGT
nCoV-2019_33_LEFT	nCoV-2019_1	ACTTTTGAAGAAGCTGCGCTGT
nCoV-2019_33_RIGHT	nCoV-2019_1	TGGACAGTAAACTACGTCATCAAGC
nCoV-2019_35_LEFT	nCoV-2019_1	TGTTCGCATTCAACCAGGACAG
nCoV-2019_35_RIGHT	nCoV-2019_1	ACTTCATAGCCACAAGGTTAAAGTCA
nCoV-2019_37_LEFT	nCoV-2019_1	ACACACCACTGGTTGTTACTCAC
nCoV-2019_37_RIGHT	nCoV-2019_1	GTCCACACTCTCCTAGCACCAT
nCoV-2019_39_LEFT	nCoV-2019_1	AGTATTGCCCTATTTTCTTCATAACTGGT
nCoV-2019_39_RIGHT	nCoV-2019_1	TGTAACTGGACACATTGAGCCC
nCoV-2019_41_LEFT	nCoV-2019_1	GTTCCCTTCCATCATATGCAGCT
nCoV-2019_41_RIGHT	nCoV-2019_1	TGGTATGACAACCATTAGTTTGGCT
nCoV-2019_43_LEFT	nCoV-2019_1	TACGACAGATGTCTTGTGCTGC
nCoV-2019_43_RIGHT	nCoV-2019_1	AGCAGCATCTACAGCAAAAGCA
nCoV-2019_45_LEFT	nCoV-2019_1	TACCTACAACTTGTGCTAATGACCC
nCoV-2019_45_LEFT_alt2	nCoV-2019_1	AGTATGTACAAATACCTACAACTTGTGCT
nCoV-2019_45_RIGHT	nCoV-2019_1	AAATTGTTTCTTCATGTTGGTAGTTAGAGA
nCoV-2019_45_RIGHT_alt7	nCoV-2019_1	TTCATGTTGGTAGTTAGAGAAAGTGTGTC
nCoV-2019_47_LEFT	nCoV-2019_1	AGGACTGGTATGATTTTGTAGAAAACCC
nCoV-2019_47_RIGHT	nCoV-2019_1	AATAACGGTCAAAGAGTTTTAACCTCTC
nCoV-2019_49_LEFT	nCoV-2019_1	AGGAATTACTTGTGTATGCTGCTGA
nCoV-2019_49_RIGHT	nCoV-2019_1	TGACGATGACTTGGTTAGCATTAATACA
nCoV-2019_51_LEFT	nCoV-2019_1	TCAATAGCCGCCACTAGAGGAG
nCoV-2019_51_RIGHT	nCoV-2019_1	AGTGCATTAACATTGGCCGTGA
nCoV-2019_53_LEFT	nCoV-2019_1	AGCAAAATGTTGGACTGAGACTGA
nCoV-2019_53_RIGHT	nCoV-2019_1	AGCCTCATAAAACTCAGGTTCCC
nCoV-2019_55_LEFT	nCoV-2019_1	ACTCAACTTTACTTAGGAGGTATGAGCT
nCoV-2019_55_RIGHT	nCoV-2019_1	GGTGTACTCTCCTATTTGTACTTTACTGT
nCoV-2019_57_LEFT	nCoV-2019_1	ATTCTACACTCCAGGGACCACC
nCoV-2019_57_RIGHT	nCoV-2019_1	GTAATTGAGCAGGGTCGCCAAT
nCoV-2019_59_LEFT	nCoV-2019_1	TCACGCATGATGTTTCATCTGCA
nCoV-2019_59_RIGHT	nCoV-2019_1	AAGAGTCCTGTTACATTTTCAGCTTG
nCoV-2019_61_LEFT	nCoV-2019_1	TGTTTATCACCCGCGAAGAAGC
nCoV-2019_61_RIGHT	nCoV-2019_1	ATCACATAGACAACAGGTGCGC
nCoV-2019_63_LEFT	nCoV-2019_1	TGTTAAGCGTGTTGACTGGACT
nCoV-2019_63_RIGHT	nCoV-2019_1	ACAAACTGCCACCATCACAACC
nCoV-2019_65_LEFT	nCoV-2019_1	GCTGGCTTTAGCTTGTGGGTTT
nCoV-2019_65_RIGHT	nCoV-2019_1	TGTCAGTCATAGAACAAACACCAATAGT
nCoV-2019_67_LEFT	nCoV-2019_1	GTTGTCCAACAATTACCTGAAACTTACT
nCoV-2019_67_RIGHT	nCoV-2019_1	CAACCTTAGAAACTACAGATAAATCTTGGG
nCoV-2019_69_LEFT	nCoV-2019_1	TGTCGCAAAATATACTCAACTGTGTCA
nCoV-2019_69_RIGHT	nCoV-2019_1	TCTTTATAGCCACGGAACCTCCA
nCoV-2019_71_LEFT	nCoV-2019_1	ACAAATCCAATTCAGTTGTCTTCCTATTC
nCoV-2019_71_RIGHT	nCoV-2019_1	TGGAAAAGAAAGGTAAGAACAAGTCCT
nCoV-2019_73_LEFT	nCoV-2019_1	CAATTTTGTAATGATCCATTTTTGGGTGT
nCoV-2019_73_RIGHT	nCoV-2019_1	CACCAGCTGTCCAACCTGAAGA
nCoV-2019_75_LEFT	nCoV-2019_1	AGAGTCCAACCAACAGAATCTATTGT
nCoV-2019_75_RIGHT	nCoV-2019_1	ACCACCAACCTTAGAATCAAGATTGT
nCoV-2019_77_LEFT	nCoV-2019_1	CCAGCAACTGTTTGTGGACCTA
nCoV-2019_77_RIGHT	nCoV-2019_1	CAGCCCCTATTAAACAGCCTGC
nCoV-2019_79_LEFT	nCoV-2019_1	GTGGTGATTCAACTGAATGCAGC
nCoV-2019_79_RIGHT	nCoV-2019_1	CATTTCATCTGTGAGCAAAGGTGG
nCoV-2019_81_LEFT	nCoV-2019_1	GCACTTGGAAAACTTCAAGATGTGG
nCoV-2019_81_RIGHT	nCoV-2019_1	GTGAAGTTCTTTTCTTGTGCAGGG
nCoV-2019_83_LEFT	nCoV-2019_1	TCCTTTGCAACCTGAATTAGACTCA
nCoV-2019_83_RIGHT	nCoV-2019_1	TTTGACTCCTTTGAGCACTGGC
nCoV-2019_85_LEFT	nCoV-2019_1	ACTAGCACTCTCCAAGGGTGTT
nCoV-2019_85_RIGHT	nCoV-2019_1	ACACAGTCTTTTACTCCAGATTCCC
nCoV-2019_87_LEFT	nCoV-2019_1	CGACTACTAGCGTGCCTTTGTA
nCoV-2019_87_RIGHT	nCoV-2019_1	ACTAGGTTCCATTGTTCAAGGAGC
nCoV-2019_89_LEFT	nCoV-2019_1	GTACGCGTTCCATGTGGTCATT
nCoV-2019_89_LEFT_alt2	nCoV-2019_1	CGCGTTCCATGTGGTCATTCAA
nCoV-2019_89_RIGHT	nCoV-2019_1	ACCTGAAAGTCAACGAGATGAAACA
nCoV-2019_89_RIGHT_alt4	nCoV-2019_1	ACGAGATGAAACATCTGTTGTCACT
nCoV-2019_91_LEFT	nCoV-2019_1	TCACTACCAAGAGTGTGTTAGAGGT
nCoV-2019_91_RIGHT	nCoV-2019_1	TTCAAGTGAGAACCAAAAGATAATAAGCA
nCoV-2019_93_LEFT	nCoV-2019_1	TGAGGCTGGTTCTAAATCACCCA
nCoV-2019_93_RIGHT	nCoV-2019_1	AGGTCTTCCTTGCCATGTTGAG
nCoV-2019_95_LEFT	nCoV-2019_1	TGAGGGAGCCTTGAATACACCA
nCoV-2019_95_RIGHT	nCoV-2019_1	CAGTACGTTTTTGCCGAGGCTT
nCoV-2019_97_LEFT	nCoV-2019_1	TGGATGACAAAGATCCAAATTTCAAAGA
nCoV-2019_97_RIGHT	nCoV-2019_1	ACACACTGATTAAAGATTGCTATGTGAG
nCoV-2019_2_LEFT	nCoV-2019_2	CTGTTTTACAGGTTCGCGACGT
nCoV-2019_2_RIGHT	nCoV-2019_2	TAAGGATCAGTGCCAAGCTCGT
nCoV-2019_4_LEFT	nCoV-2019_2	GGTGTATACTGCTGCCGTGAAC
nCoV-2019_4_RIGHT	nCoV-2019_2	CACAAGTAGTGGCACCTTCTTTAGT
nCoV-2019_6_LEFT	nCoV-2019_2	GGTGTTGTTGGAGAAGGTTCCG
nCoV-2019_6_RIGHT	nCoV-2019_2	TAGCGGCCTTCTGTAAAACACG
nCoV-2019_8_LEFT	nCoV-2019_2	AGAGTTTCTTAGAGACGGTTGGGA
nCoV-2019_8_RIGHT	nCoV-2019_2	GCTTCAACAGCTTCACTAGTAGGT
nCoV-2019_10_LEFT	nCoV-2019_2	TGAGAAGTGCTCTGCCTATACAGT
nCoV-2019_10_RIGHT	nCoV-2019_2	TCATCTAACCAATCTTCTTCTTGCTCT
nCoV-2019_12_LEFT	nCoV-2019_2	AAACATGGAGGAGGTGTTGCAG
nCoV-2019_12_RIGHT	nCoV-2019_2	TTCACTCTTCATTTCCAAAAAGCTTGA
nCoV-2019_14_LEFT	nCoV-2019_2	CATCCAGATTCTGCCACTCTTGT
nCoV-2019_14_LEFT_alt4	nCoV-2019_2	TGGCAATCTTCATCCAGATTCTGC
nCoV-2019_14_RIGHT	nCoV-2019_2	AGTTTCCACACAGACAGGCATT
nCoV-2019_14_RIGHT_alt2	nCoV-2019_2	TGCGTGTTTCTTCTGCATGTGC
nCoV-2019_16_LEFT	nCoV-2019_2	AATTTGGAAGAAGCTGCTCGGT
nCoV-2019_16_RIGHT	nCoV-2019_2	CACAACTTGCGTGTGGAGGTTA
nCoV-2019_18_LEFT	nCoV-2019_2	TGGAAATACCCACAAGTTAATGGTTTAAC
nCoV-2019_18_LEFT_alt2	nCoV-2019_2	ACTTCTATTAAATGGGCAGATAACAACTGT
nCoV-2019_18_RIGHT	nCoV-2019_2	AGCTTGTTTACCACACGTACAAGG
nCoV-2019_18_RIGHT_alt1	nCoV-2019_2	GCTTGTTTACCACACGTACAAGG
nCoV-2019_20_LEFT	nCoV-2019_2	ACAAAGAAAACAGTTACACAACAACCA
nCoV-2019_20_RIGHT	nCoV-2019_2	ACGTGGCTTTATTAGTTGCATTGTT
nCoV-2019_22_LEFT	nCoV-2019_2	ACTACCGAAGTTGTAGGAGACATTATACT
nCoV-2019_22_RIGHT	nCoV-2019_2	ACAGTATTCTTTGCTATAGTAGTCGGC
nCoV-2019_24_LEFT	nCoV-2019_2	AGGCATGCCTTCTTACTGTACTG
nCoV-2019_24_RIGHT	nCoV-2019_2	ACATTCTAACCATAGCTGAAATCGGG
nCoV-2019_26_LEFT	nCoV-2019_2	TTGTGATACATTCTGTGCTGGTAGT
nCoV-2019_26_RIGHT	nCoV-2019_2	TCCGCACTATCACCAACATCAG
nCoV-2019_28_LEFT	nCoV-2019_2	ACATAGAAGTTACTGGCGATAGTTGT
nCoV-2019_28_RIGHT	nCoV-2019_2	TGTTTAGACATGACATGAACAGGTGT
nCoV-2019_30_LEFT	nCoV-2019_2	GCACAACTAATGGTGACTTTTTGCA
nCoV-2019_30_RIGHT	nCoV-2019_2	ACCACTAGTAGATACACAAACACCAG
nCoV-2019_32_LEFT	nCoV-2019_2	TGGTGAATACAGTCATGTAGTTGCC
nCoV-2019_32_RIGHT	nCoV-2019_2	AGCACATCACTACGCAACTTTAGA
nCoV-2019_34_LEFT	nCoV-2019_2	TCCCATCTGGTAAAGTTGAGGGT
nCoV-2019_34_RIGHT	nCoV-2019_2	AGTGAAATTGGGCCTCATAGCA
nCoV-2019_36_LEFT	nCoV-2019_2	TTAGCTTGGTTGTACGCTGCTG
nCoV-2019_36_RIGHT	nCoV-2019_2	GAACAAAGACCATTGAGTACTCTGGA
nCoV-2019_38_LEFT	nCoV-2019_2	ACTGTGTTATGTATGCATCAGCTGT
nCoV-2019_38_RIGHT	nCoV-2019_2	CACCAAGAGTCAGTCTAAAGTAGCG
nCoV-2019_40_LEFT	nCoV-2019_2	TGCACATCAGTAGTCTTACTCTCAGT
nCoV-2019_40_RIGHT	nCoV-2019_2	CATGGCTGCATCACGGTCAAAT
nCoV-2019_42_LEFT	nCoV-2019_2	TGCAAGAGATGGTTGTGTTCCC
nCoV-2019_42_RIGHT	nCoV-2019_2	CCTACCTCCCTTTGTTGTGTTGT
nCoV-2019_44_LEFT	nCoV-2019_2	TGCCACAGTACGTCTACAAGCT
nCoV-2019_44_LEFT_alt3	nCoV-2019_2	CCACAGTACGTCTACAAGCTGG
nCoV-2019_44_RIGHT	nCoV-2019_2	AACCTTTCCACATACCGCAGAC
nCoV-2019_44_RIGHT_alt0	nCoV-2019_2	CGCAGACGGTACAGACTGTGTT
nCoV-2019_46_LEFT	nCoV-2019_2	TGTCGCTTCCAAGAAAAGGACG
nCoV-2019_46_LEFT_alt1	nCoV-2019_2	CGCTTCCAAGAAAAGGACGAAGA
nCoV-2019_46_RIGHT	nCoV-2019_2	CACGTTCACCTAAGTTGGCGTA
nCoV-2019_46_RIGHT_alt2	nCoV-2019_2	CACGTTCACCTAAGTTGGCGTAT
nCoV-2019_48_LEFT	nCoV-2019_2	TGTTGACACTGACTTAACAAAGCCT
nCoV-2019_48_RIGHT	nCoV-2019_2	TAGATTACCAGAAGCAGCGTGC
nCoV-2019_50_LEFT	nCoV-2019_2	GTTGATAAGTACTTTGATTGTTACGATGGT
nCoV-2019_50_RIGHT	nCoV-2019_2	TAACATGTTGTGCCAACCACCA
nCoV-2019_52_LEFT	nCoV-2019_2	CATCAGGAGATGCCACAACTGC
nCoV-2019_52_RIGHT	nCoV-2019_2	GTTGAGAGCAAAATTCATGAGGTCC
nCoV-2019_54_LEFT	nCoV-2019_2	TGAGTTAACAGGACACATGTTAGACA
nCoV-2019_54_RIGHT	nCoV-2019_2	AACCAAAAACTTGTCCATTAGCACA
nCoV-2019_56_LEFT	nCoV-2019_2	ACCTAGACCACCACTTAACCGA
nCoV-2019_56_RIGHT	nCoV-2019_2	ACACTATGCGAGCAGAAGGGTA
nCoV-2019_58_LEFT	nCoV-2019_2	TGATTTGAGTGTTGTCAATGCCAGA
nCoV-2019_58_RIGHT	nCoV-2019_2	CTTTTCTCCAAGCAGGGTTACGT
nCoV-2019_60_LEFT	nCoV-2019_2	TGATAGAGACCTTTATGACAAGTTGCA
nCoV-2019_60_RIGHT	nCoV-2019_2	GGTACCAACAGCTTCTCTAGTAGC
nCoV-2019_62_LEFT	nCoV-2019_2	GGCACATGGCTTTGAGTTGACA
nCoV-2019_62_RIGHT	nCoV-2019_2	GTTGAACCTTTCTACAAGCCGC
nCoV-2019_64_LEFT	nCoV-2019_2	TCGATAGATATCCTGCTAATTCCATTGT
nCoV-2019_64_RIGHT	nCoV-2019_2	AGTCTTGTAAAAGTGTTCCAGAGGT
nCoV-2019_66_LEFT	nCoV-2019_2	GGGTGTGGACATTGCTGCTAAT
nCoV-2019_66_RIGHT	nCoV-2019_2	TCAATTTCCATTTGACTCCTGGGT
nCoV-2019_68_LEFT	nCoV-2019_2	ACAGGTTCATCTAAGTGTGTGTGT
nCoV-2019_68_RIGHT	nCoV-2019_2	CTCCTTTATCAGAACCAGCACCA
nCoV-2019_70_LEFT	nCoV-2019_2	ACAAAAGAAAATGACTCTAAAGAGGGTTT
nCoV-2019_70_RIGHT	nCoV-2019_2	TGACCTTCTTTTAAAGACATAACAGCAG
nCoV-2019_72_LEFT	nCoV-2019_2	ACACGTGGTGTTTATTACCCTGAC
nCoV-2019_72_RIGHT	nCoV-2019_2	ACTCTGAACTCACTTTCCATCCAAC
nCoV-2019_74_LEFT	nCoV-2019_2	ACATCACTAGGTTTCAAACTTTACTTGC
nCoV-2019_74_RIGHT	nCoV-2019_2	GCAACACAGTTGCTGATTCTCTTC
nCoV-2019_76_LEFT	nCoV-2019_2	AGGGCAAACTGGAAAGATTGCT
nCoV-2019_76_LEFT_alt3	nCoV-2019_2	GGGCAAACTGGAAAGATTGCTGA
nCoV-2019_76_RIGHT	nCoV-2019_2	ACACCTGTGCCTGTTAAACCAT
nCoV-2019_76_RIGHT_alt0	nCoV-2019_2	ACCTGTGCCTGTTAAACCATTGA
nCoV-2019_78_LEFT	nCoV-2019_2	CAACTTACTCCTACTTGGCGTGT
nCoV-2019_78_RIGHT	nCoV-2019_2	TGTGTACAAAAACTGCCATATTGCA
nCoV-2019_80_LEFT	nCoV-2019_2	TTGCCTTGGTGATATTGCTGCT
nCoV-2019_80_RIGHT	nCoV-2019_2	TGGAGCTAAGTTGTTTAACAAGCG
nCoV-2019_82_LEFT	nCoV-2019_2	GGGCTATCATCTTATGTCCTTCCCT
nCoV-2019_82_RIGHT	nCoV-2019_2	TGCCAGAGATGTCACCTAAATCAA
nCoV-2019_84_LEFT	nCoV-2019_2	TGCTGTAGTTGTCTCAAGGGCT
nCoV-2019_84_RIGHT	nCoV-2019_2	AGGTGTGAGTAAACTGTTACAAACAAC
nCoV-2019_86_LEFT	nCoV-2019_2	TCAGGTGATGGCACAACAAGTC
nCoV-2019_86_RIGHT	nCoV-2019_2	ACGAAAGCAAGAAAAAGAAGTACGC
nCoV-2019_88_LEFT	nCoV-2019_2	CCATGGCAGATTCCAACGGTAC
nCoV-2019_88_RIGHT	nCoV-2019_2	TGGTCAGAATAGTGCCATGGAGT
nCoV-2019_90_LEFT	nCoV-2019_2	ACACAGACCATTCCAGTAGCAGT
nCoV-2019_90_RIGHT	nCoV-2019_2	TGAAATGGTGAATTGCCCTCGT
nCoV-2019_92_LEFT	nCoV-2019_2	TTTGTGCTTTTTAGCCTTTCTGCT
nCoV-2019_92_RIGHT	nCoV-2019_2	AGGTTCCTGGCAATTAATTGTAAAAGG
nCoV-2019_94_LEFT	nCoV-2019_2	GGCCCCAAGGTTTACCCAATAA
nCoV-2019_94_RIGHT	nCoV-2019_2	TTTGGCAATGTTGTTCCTTGAGG
nCoV-2019_96_LEFT	nCoV-2019_2	GCCAACAACAACAAGGCCAAAC
nCoV-2019_96_RIGHT	nCoV-2019_2	TAGGCTCTGTTGGTGGGAATGT
nCoV-2019_98_LEFT	nCoV-2019_2	AACAATTGCAACAATCCATGAGCA
nCoV-2019_98_RIGHT	nCoV-2019_2	TTCTCCTAAGAAGCTATTAAAATCACATGG
Oligonucleotide primers used to verify d115 deletion with RT-PCR
Primer	Sequence (5`-3`)
91_LEFT	TCACTACCAAGAGTGTGTTAGAGGT
91_RIGHT	TTCAAGTGAGAACCAAAAGATAATAAGCA
Oligonucleotide primers used to confirm ORF7a/7b expression with RT-PCR
Primer	Sequence (5`-3`)
ORF7a_R	AGTGTTATAAACACTATTGCCGCAAC
ORF7b_R1	AGCAGAAAGGCTAAAAAGCACAA
ORF7b_R2	TGCAGTTCAAGTGAGAACCAAAA
Oligonucleotide primers and probes used for SARS-CoV-2 RNA quantification with RT-qPCR
Oligonucleotide	Sequence (5`-3`)
2019-nCoV_N1-F2019-nCoV_N1	GACCCCAAAATCAGCGAAAT
2019-nCoV_N1-R2019-nCoV_N1	TCTGGTTACTGCCAGTTGAATCTG
2019-nCoV_N2-F2019-nCoV_N2	TTACAAACATTGGCCGCAAA
2019-nCoV_N2-R2019-nCoV_N2	GCGCGACATTCCGAAGAA
2019-nCoV_N1-P2019-nCoV_N1	FAM-ACCCCGCATTACGTTTGGTGGACC -3IABkFQ
2019-nCoV_N2-P2019-nCoV_N2	FAM-ACAATTTGCCCCCAGCGCTTCAG-3IABkFQ
